# The miR-362-3p/*BCLAF1* axis regulates cisplatin sensitivity and metastatic progression in triple-negative breast cancer

**DOI:** 10.64898/2026.03.09.26347941

**Authors:** Zhaoji Liu, Catherine Wu, Madison Uyemura, Brian R Sardella, Emily K Aronson, Shizhong Ke, Erica S Massicott, Xiaohui Li, Lin Wang, Dimitra Karagkouni, Nikolas Kalavros, Ioannis S Vlachos, Felipe Batalini, Cristina S Bogsan, Jit Kong Cheong, Lihan Zhou, He Cheng, Phillip Munson, Erica L Mayer, Judy E Garber, Stuart J Schnitt, Nadine M Tung, Andrea L Kasinski, Frank J Slack, Gerburg M Wulf, Yujing J Heng

## Abstract

Platinum-based chemotherapy remains a cornerstone of treatment for triple-negative breast cancer (TNBC), yet the molecular determinants governing platinum response remain poorly defined. By leveraging the randomized Phase II INFORM trial, which compared neoadjuvant cisplatin to anthracycline-based therapy in *BRCA1/2*-mutant breast cancer—we identified miR-362-3p as a specific regulator of cisplatin sensitivity. Higher plasma miR-362-3p expression was exclusively associated with favorable clinical outcome in the cisplatin arm, with no association observed in the AC arm, decoupling platinum-specific vulnerability from general chemotherapy response. We used gain- and loss-of-function TNBC models to establish that miR-362-3p functions as a potent sensitizer to cisplatin *in vitro* and *in vivo*. Integrated TCGA analysis and experimental validation identified *BCLAF1,* a key regulator of DNA damage response, as a direct repression target of miR-362-3p. We uncovered a novel role for the miR-362-3p/*BCLAF1* axis in overcoming platinum resistance in TNBC.
