## Supplementary material for "The miR-362-3p/*BCLAF1* axis regulates cisplatin sensitivity and metastatic progression in triple-negative breast cancer": Table S6

### Sheet: Primers
qRT-PCR primer list
HPLC-miR-362-3p_RT_primer	GTCGTATCCAGTGCAGGGTCCGAGGTATTCGCACTGGATACGACTGAATC
HPLC-U6_Revers+RT_primer	AACGCTTCACGAATTTGCGT
HPLC-h/m-miR-16_RT_primer	GTCGTATCCAGTGCAGGGTCCGAGGTATTCGCACTGGATACGACCGCCTT
h/m-miR-16_F	GCGCGAGCAGCACGAA	61bp
miR-362-3p_F	GCGCGAACACACCTATTCAAG	66 bp
U6_F	CTCGCTTCGGCAGCACA
miRNA_Uni_Reverse	AGTGCAGGGTCCGAGGTATT
RPL13A_FWD	CTCAAGGTCGTGCGTCTG	124bp
RPL13A_REV	TGGCTTTCTCTTTCCTCTTCTC
BCLAF1-F	CCGCGATTCGGCGTGTCAGG	140kb
BCLAF1-R	GACCCATTTCTTTTCTCCTTGGTT
SLC44A1-F	TACAATGATGGGAGCCCTGG	147kb
SLC44A1-R	ACTTGCTCCCGAAGCCATC
